# Symptoms of depression in chronic pain: prevalence in UK Biobank and shared genetic factors

**DOI:** 10.64898/2026.04.05.26350032

**Authors:** Hannah Casey, Mark J. Adams, Andrew M. McIntosh, Marie T. Fallon, Daniel J. Smith, Rona J. Strawbridge, Heather C. Whalley

## Abstract

**Background:** Chronic pain and depression are leading causes of disability and frequently co-occur. Depression presents with diverse symptoms, but despite this variability, the prevalence of individual depressive symptoms in chronic pain and the genetic and causal associations linking these traits remain poorly characterised.

**Methods:** Using data from 142,688 age- and sex-matched UK Biobank participants, we compared depressive symptom severity levels and item-level Patient Health Questionnaire-9 (PHQ-9) prevalences, spanning affective, cognitive and somatic domains, between participants with and without chronic pain. Using genome-wide association study (GWAS) summary statistics of multisite chronic pain (MCP), major depressive disorder (MDD), and individual symptoms of depression, genetic correlations and bidirectional causal effects between MCP and depressive phenotypes (MDD and individual symptoms) were estimated via linkage disequilibrium score regression (LDSC) and two-sample Mendelian randomisation (MR), respectively.

**Results:** Depression (at every severity level) was more common in the chronic pain group compared to controls, with the largest between-group difference for severe symptoms (7.50-fold increase). All individual depressive symptoms were at least 2.79 times as prevalent in chronic pain. Additionally, chronic pain had a significant and positive genetic correlation with MDD (r_g_ = 0.59) and all depressive symptoms (r_g_ = [0.24, 0.55]). MR supported a bidirectional causal association between MCP and MDD (MCP→MDD: OR = 1.85, p_FDR_ < 0.001, MDD→MCP: β = 0.17, p_FDR_ < 0.001). At the symptom level, MR indicated bidirectional effects between MCP and anhedonia (MCP→anhedonia: OR = 1.60, p_FDR_ < 0.001, anhedonia→MCP: β = 0.08, p_FDR_ = 0.005), and unidirectional effects of MCP on appetite/weight gain (OR = 1.90, p_FDR_ = 0.022) and appetite/weight loss (OR = 1.63, p_FDR_ = 0.005), concentration problems (OR = 1.63, p_FDR_ = 0.044), and suicidal thoughts (OR = 1.46, p_FDR_ = 0.021). Additionally, genetic liability to concentration problems was associated with a lower risk of MCP (β = -0.04, p_FDR_ = 0.022).

**Conclusion:** Chronic pain is associated with a marked depressive burden spanning all symptom domains. Shared genetic architecture and symptom-specific causal pathways, particularly involving anhedonia, highlight potential targets for improved treatment of comorbid chronic pain and depression.
