## Supplementary Tables for "Symptoms of depression in chronic pain: prevalence in UK Biobank and shared genetic factors"

### Sheet: S1.UKB_current_phenotypes
Supplementary Table 1: Variables used in observational analysis
Current Phenotypes	UKB Field ID
Anhedonia	120104
Depressed Mood	120105
Sleep Problems	120106
Fatigue or Low Energy	120107
Appetite or Weight Change	120108
Feelings of Worthlessness or Guilt	120109
Concentration Problems	120110
Psychomotor Agitation/Retardation	120111
Suicidal Thoughts	120112
Chronic Pain	120019

### Sheet: S2.UKB_phenotype_missingness
Supplementary Table 2: Data missingness of variables in observational analysis
Variable	N Missing	Percent Missing
sex	0	0
age	0	0
PHQ9_total	2877	1.72
anhedonia	465	0.28
mood	697	0.42
sleep	307	0.18
fatigue	383	0.23
appetite	254	0.15
worthlessness	721	0.43
concentration	276	0.17
psychomotor	352	0.21
suicide	1124	0.67
current_chronic_pain	410	0.25

### Sheet: S3.GWAS_sumstats
Supplementary Table 3: Publicly available summary statistics
	Phenotype	PubMed ID	Cases	Controls	Sample size	Ancestry	Download page	Notes
Depressive symptoms	Depression	39814019	357636	1281936	1639572	EUR	https://figshare.com/articles/dataset/GWAS_summary_statistics_for_major_depression_PGC_MDD2025_/27061255	European ancestries, excluding 23andMe and UK Biobank
	Depressed mood most of the day, nearly every day	39324397	107956	99480	207436	EUR	https://pgc.unc.edu/for-researchers/download-results/	Community cohorts meta
	Markedly diminished interest or pleasure in all, or almost all, activities most of the day, nearly every day	39324397	181113	126167	307280	EUR	https://pgc.unc.edu/for-researchers/download-results/	Community cohorts meta
	Significant weight loss or decrease in appetite	39324397	39453	36497	75950	EUR	https://pgc.unc.edu/for-researchers/download-results/	Community cohorts meta
	Significant weight gain or increase in appetite	39324397	22612	36489	59101	EUR	https://pgc.unc.edu/for-researchers/download-results/	Community cohorts meta
	Insomnia nearly every day	39324397	73144	19851	92995	EUR	https://pgc.unc.edu/for-researchers/download-results/	Community cohorts meta
	Hypersomnia nearly every day	39324397	20125	20055	40180	EUR	https://pgc.unc.edu/for-researchers/download-results/	Community cohorts meta
	Fatigue or loss of energy nearly every day	39324397	85304	16736	102040	EUR	https://pgc.unc.edu/for-researchers/download-results/	Community cohorts meta
	Feelings of worthlessness or excessive or inappropriate guilt	39324397	61757	43570	105327	EUR	https://pgc.unc.edu/for-researchers/download-results/	Community cohorts meta
	Diminished ability to think or concentrate, or indecisiveness	39324397	75190	23416	98606	EUR	https://pgc.unc.edu/for-researchers/download-results/	Community cohorts meta
	Recurrent thoughts of death or suicide or a suicide attempt or a specific plan for attempting suicide	39324397	46984	58885	105869	EUR	https://pgc.unc.edu/for-researchers/download-results/	Community cohorts meta
	Multisite chronic pain	31194737			387649	EUR	https://researchdata.gla.ac.uk/822/

### Sheet: S4.observational_assoc_res
Supplementary Table 4: Observational association results
Depressive phenotype	Prevalence in no chronic pain	Prevalence in chronic pain	p	p_adjust	Proportional increase
Mild Depression	0.118	0.32	<1e-300	<1e-300	1.712
Moderate Depression	0.023	0.105	<1e-300	<1e-300	3.565
Moderately Severe Depression	0.007	0.041	<1e-300	<1e-300	4.857
Severe Depression	0.002	0.015	<1e-300	<1e-300	6.5
Anhedonia	0.018	0.071	<1e-300	<1e-300	2.944
Depressed Mood	0.015	0.052	<1e-300	<1e-300	2.467
Sleep Problems	0.082	0.234	<1e-300	<1e-300	1.854
Fatigue	0.041	0.168	<1e-300	<1e-300	3.098
Appetite Change	0.024	0.096	<1e-300	<1e-300	3
Feelings of Worthlessness	0.02	0.065	<1e-300	<1e-300	2.25
Poor Concentration	0.014	0.059	<1e-300	<1e-300	3.214
Psychomotor Changes	0.005	0.033	<1e-300	<1e-300	5.6
Suicidal Thoughts	0.003	0.013	<1e-300	<1e-300	3.333

### Sheet: S5.genetic_corr_res
Supplementary Table 5: Generic correlation results
Chronic pain phenotype	Depressive phenotype	Genetic correaltion (rg)	se	z	p_adjust	Chronic pain phenotype h2	Chronic pain phenotype h2 se	Depressive phenotype h2	Depressive phenotype h2 se
chronic_pain_no_MHQ	anhedonia	0.4669	0.0295	15.8383	9.30875e-56	0.0743	0.0034	0.0574	0.003
chronic_pain_no_MHQ	appetite_weight_gain	0.504	0.0489	10.3066	1.80832e-24	0.0743	0.0034	0.0278	0.0028
chronic_pain_no_MHQ	appetite_weight_loss	0.4062	0.0711	5.7163	1.49724e-08	0.0743	0.0034	0.0118	0.0024
chronic_pain_no_MHQ	concentration_difficulty	0.4172	0.0784	5.3194	1.27258e-07	0.0743	0.0034	0.0103	0.0019
chronic_pain_no_MHQ	depressed_mood	0.3836	0.0299	12.8149	4.9588e-37	0.0743	0.0034	0.0548	0.0031
chronic_pain	depression	0.592	0.0182	32.5376	3.44652e-231	0.0719	0.0031	0.0299	0.0011
chronic_pain_no_MHQ	fatigue	0.3615	0.0763	4.7397	2.35422e-06	0.0743	0.0034	0.0104	0.0026
chronic_pain_no_MHQ	hypersomnia	0.5464	0.0733	7.4498	2.05632e-13	0.0743	0.0034	0.0118	0.0024
chronic_pain_no_MHQ	insomnia	0.4895	0.0791	6.1885	9.54329e-10	0.0743	0.0034	0.0109	0.0025
chronic_pain_no_MHQ	suicidal	0.4099	0.0636	6.4444	2.12758e-10	0.0743	0.0034	0.012	0.0024
chronic_pain_no_MHQ	worthless	0.2416	0.0514	4.7003	2.5982e-06	0.0743	0.0034	0.02	0.0026

### Sheet: S6.MR_res
Supplementary Table 6: Mendelian randomisation results
exposure	outcome	method	nsnp	beta_CI	OR_CI	pval	p_adjust
MCP	anhedonia	Inverse variance weighted (multiplicative random effects)	14		1.6 (1.312, 1.951)	<0.001	<0.001
MCP	anhedonia	Weighted median	14		1.597 (1.205, 2.117)	0.001
MCP	anhedonia	MR Egger	14		3.16 (1.12, 8.919)	0.05
MCP	appetite_weight_gain	Inverse variance weighted (multiplicative random effects)	13		1.9 (1.192, 3.028)	0.007	0.022
MCP	appetite_weight_gain	Weighted median	13		2.785 (1.564, 4.961)	0.001
MCP	appetite_weight_gain	MR Egger	13		23.545 (3.168, 174.997)	0.01
MCP	appetite_weight_loss	Inverse variance weighted (multiplicative random effects)	14		1.631 (1.218, 2.183)	0.001	0.005
MCP	appetite_weight_loss	Weighted median	14		1.768 (1.123, 2.781)	0.014
MCP	appetite_weight_loss	MR Egger	14		5.038 (0.924, 27.483)	0.086
MCP	concentration_difficulty	Inverse variance weighted (multiplicative random effects)	14		1.628 (1.087, 2.439)	0.018	0.044
MCP	concentration_difficulty	Weighted median	14		1.809 (1.134, 2.887)	0.013
MCP	concentration_difficulty	MR Egger	14		8.224 (1.113, 60.79)	0.061
MCP	depressed_mood	Inverse variance weighted (multiplicative random effects)	14		1.396 (1.036, 1.883)	0.028	0.063
MCP	depressed_mood	Weighted median	14		1.484 (1.12, 1.967)	0.006
MCP	depressed_mood	MR Egger	14		0.79 (0.159, 3.924)	0.778
MCP	fatigue	Inverse variance weighted (multiplicative random effects)	14		1.365 (0.901, 2.069)	0.142	0.222
MCP	fatigue	Weighted median	14		1.319 (0.784, 2.218)	0.297
MCP	fatigue	MR Egger	14		2.88 (0.322, 25.743)	0.363
MCP	hypersomnia	Inverse variance weighted (multiplicative random effects)	12		1.258 (0.95, 1.666)	0.11	0.186
MCP	hypersomnia	Weighted median	12		1.348 (0.693, 2.621)	0.379
MCP	hypersomnia	MR Egger	12		2.204 (0.101, 48.161)	0.626
MCP	insomnia	Inverse variance weighted (multiplicative random effects)	13		1.19 (0.791, 1.791)	0.404	0.493
MCP	insomnia	Weighted median	13		1.14 (0.667, 1.948)	0.632
MCP	insomnia	MR Egger	13		8.019 (1.082, 59.428)	0.066
MCP	MDD	Inverse variance weighted (multiplicative random effects)	23		1.851 (1.494, 2.294)	<0.001	<0.001
MCP	MDD	Weighted median	23		1.687 (1.423, 2.001)	<0.001
MCP	MDD	MR Egger	23		0.847 (0.35, 2.052)	0.717
MCP	suicidal	Inverse variance weighted (multiplicative random effects)	14		1.462 (1.116, 1.915)	0.006	0.021
MCP	suicidal	Weighted median	14		1.328 (0.91, 1.938)	0.141
MCP	suicidal	MR Egger	14		1.547 (0.356, 6.717)	0.571
MCP	worthless	Inverse variance weighted (multiplicative random effects)	14		1.189 (0.846, 1.672)	0.319	0.413
MCP	worthless	Weighted median	14		1.454 (0.956, 2.213)	0.08
MCP	worthless	MR Egger	14		2.031 (0.328, 12.564)	0.461
anhedonia	MCP	Inverse variance weighted (multiplicative random effects)	39	0.078 (0.032, 0.124)		0.001	0.005
anhedonia	MCP	Weighted median	39	0.055 (0.005, 0.104)		0.03
anhedonia	MCP	MR Egger	39	0.078 (-0.058, 0.213)		0.27
appetite_weight_gain	MCP	Inverse variance weighted (multiplicative random effects)	22	0.008 (-0.023, 0.038)		0.622	0.703
appetite_weight_gain	MCP	Weighted median	22	0.007 (-0.023, 0.038)		0.644
appetite_weight_gain	MCP	MR Egger	22	-0.019 (-0.107, 0.07)		0.686
appetite_weight_loss	MCP	Inverse variance weighted (multiplicative random effects)	15	0.004 (-0.014, 0.022)		0.639	0.703
appetite_weight_loss	MCP	Weighted median	15	0.013 (-0.026, 0.051)		0.523
appetite_weight_loss	MCP	MR Egger	15	0.022 (-0.049, 0.092)		0.559
concentration_difficulty	MCP	Inverse variance weighted (multiplicative random effects)	14	-0.04 (-0.069, -0.01)		0.008	0.022
concentration_difficulty	MCP	Weighted median	14	-0.027 (-0.067, 0.013)		0.184
concentration_difficulty	MCP	MR Egger	14	-0.061 (-0.13, 0.008)		0.107
depressed_mood	MCP	Inverse variance weighted (multiplicative random effects)	41	0.045 (0.001, 0.09)		0.045	0.09
depressed_mood	MCP	Weighted median	41	0.015 (-0.03, 0.06)		0.508
depressed_mood	MCP	MR Egger	41	0.013 (-0.129, 0.155)		0.858
fatigue	MCP	Inverse variance weighted (multiplicative random effects)	5	-0.004 (-0.033, 0.025)		0.799	0.799
fatigue	MCP	Weighted median	5	-0.009 (-0.062, 0.043)		0.731
fatigue	MCP	MR Egger	5	0.014 (-0.08, 0.108)		0.791
hypersomnia	MCP	Inverse variance weighted (multiplicative random effects)	10	-0.016 (-0.037, 0.006)		0.151	0.222
hypersomnia	MCP	Weighted median	10	-0.026 (-0.058, 0.006)		0.114
hypersomnia	MCP	MR Egger	10	-0.017 (-0.082, 0.049)		0.629
insomnia	MCP	Inverse variance weighted (multiplicative random effects)	12	0.007 (-0.036, 0.049)		0.757	0.793
insomnia	MCP	Weighted median	12	0.03 (-0.016, 0.075)		0.198
insomnia	MCP	MR Egger	12	0.081 (-0.004, 0.167)		0.091
MDD	MCP	Inverse variance weighted (multiplicative random effects)	107	0.173 (0.147, 0.2)		<0.001	<0.001
MDD	MCP	Weighted median	107	0.183 (0.149, 0.217)		<0.001
MDD	MCP	MR Egger	107	0.114 (0, 0.229)		0.052
suicidal	MCP	Inverse variance weighted (multiplicative random effects)	6	0.035 (-0.001, 0.071)		0.054	0.098
suicidal	MCP	Weighted median	6	0.028 (-0.042, 0.098)		0.427
suicidal	MCP	MR Egger	6	0.07 (-0.039, 0.178)		0.276
worthless	MCP	Inverse variance weighted (multiplicative random effects)	13	0.039 (-0.018, 0.097)		0.179	0.246
worthless	MCP	Weighted median	13	0.026 (-0.026, 0.078)		0.321
worthless	MCP	MR Egger	13	-0.027 (-0.175, 0.121)		0.725

### Sheet: S7.MR_pleiotropy
Supplementary Table 7: Mendelian randomisation pleiotropy results
exposure	outcome	egger_intercept	se	pval
MCP	anhedonia	-0.014	0.011	0.215
MCP	appetite_weight_gain	-0.051	0.02	0.029
MCP	appetite_weight_loss	-0.023	0.017	0.209
MCP	concentration_difficulty	-0.033	0.02	0.132
MCP	depressed_mood	0.012	0.016	0.492
MCP	fatigue	-0.015	0.022	0.509
MCP	hypersomnia	-0.011	0.03	0.725
MCP	insomnia	-0.038	0.02	0.084
MCP	MDD	0.014	0.008	0.089
MCP	suicidal	-0.001	0.015	0.94
MCP	worthless	-0.011	0.019	0.568
anhedonia	MCP	0	0.003	0.996
appetite_weight_gain	MCP	0.002	0.004	0.541
appetite_weight_loss	MCP	-0.002	0.003	0.607
concentration_difficulty	MCP	0.002	0.003	0.505
depressed_mood	MCP	0.001	0.003	0.643
fatigue	MCP	-0.002	0.005	0.711
hypersomnia	MCP	0	0.005	0.974
insomnia	MCP	-0.007	0.004	0.085
MDD	MCP	0.001	0.001	0.302
suicidal	MCP	-0.003	0.004	0.508
worthless	MCP	0.005	0.005	0.359

### Sheet: S8.MR_heterogeneity
Supplementary Table 8: Mendelian randomisation heterogeneity results
exposure	outcome	Q	Q_df	Q_pval
MCP	anhedonia	13.178	13	0.434
MCP	appetite_weight_gain	16.965	12	0.151
MCP	appetite_weight_loss	10.489	13	0.654
MCP	concentration_difficulty	18.571	13	0.137
MCP	depressed_mood	31.038	13	0.003
MCP	fatigue	15.642	13	0.269
MCP	hypersomnia	3.413	11	0.984
MCP	insomnia	14.211	12	0.287
MCP	MDD	128.544	22	<0.001
MCP	suicidal	12.673	13	0.473
MCP	worthless	18.481	13	0.14
anhedonia	MCP	98.992	38	<0.001
appetite_weight_gain	MCP	54.299	21	<0.001
appetite_weight_loss	MCP	5.372	14	0.98
concentration_difficulty	MCP	14.357	13	0.349
depressed_mood	MCP	91.712	40	<0.001
fatigue	MCP	2.049	4	0.727
hypersomnia	MCP	7.055	9	0.631
insomnia	MCP	21.445	11	0.029
MDD	MCP	147.349	106	0.005
suicidal	MCP	2.039	5	0.844
worthless	MCP	34.554	12	0.001

### Sheet: S9.MR_PRESSO
Supplementary Table 9: MR-PRESSO analysis results
exposure	outcome	raw_beta_CI	corrected_beta_CI	raw_OR_CI	corrected_OR_CI	raw_p	corrected_p	global_p	n_outliers	distortion_p
MCP	depressed_mood			1.398 (1.057, 1.849)	1.279 (1, 1.635)	0.034	0.072	0.0072	1	0.2512
MCP	MDD			1.851 (1.494, 2.294)	1.888 (1.605, 2.22)	<0.001	<0.001	<2e-04	5	0.784
anhedonia	MCP	0.078 (0.032, 0.124)	0.066 (0.023, 0.109)			0.002	0.005	<2e-04	1	0.5036
appetite_weight_gain	MCP	0.008 (-0.023, 0.038)	0.016 (-0.008, 0.039)			0.627	0.204	<2e-04	3	0.66
depressed_mood	MCP	0.045 (0.001, 0.09)	0.025 (-0.011, 0.062)			0.052	0.183	<2e-04	2	0.1234
insomnia	MCP	0.007 (-0.036, 0.049)	0.02 (-0.017, 0.056)			0.763	0.322	0.0314	1	0.6858
worthless	MCP	0.039 (-0.018, 0.097)	0.035 (-0.004, 0.074)			0.204	0.11	0.0006	2	0.7818
